# cfDNA concentration as an independent determinant of multi-cancer early detection sensitivity: evidence from a large Indian case-control cohort

**DOI:** 10.64898/2026.07.03.26355665

**Authors:** Swaraj Basu, Prakash Hiremath, Nihesh Rathod, Aditi Chatterjee, Divya Vishwanath, Arunima Ghosh, T. Sthanusubramonian, Shashank Kumar, Krithika Subramanian, R.T. Preetha, Arya Nair, Kannadhasan Sekar, Sarath Ra, Subuhi Yete, G. Bhanumathy, Urvashi Bahadur, Aneesha Radhakrishnan, Abhishek Sarkar, Siddik Uzzaman, Alfiya Beig, Ankita Khan, Badri Padhukasahasram, Lavanya Nemani, Yasodha K. Sivaswamy, Lavanya Bollipalli, Pallavi Ghana, Sameer Phalke, Charles R. Cantor, Sewanti Limaye, Vijay Chandru, Vamsi Veeramachaneni, Ramesh Hariharan

## Abstract

**Background:** The relationship between total cell-free DNA (cfDNA) concentration and multi-cancer early detection (MCED) sensitivity is non-obvious on account of competing considerations. On the one hand, this concentration is elevated in cancer and increases in advanced disease, suggesting higher concentrations may be associated with more biologically active tumors that are easier to detect. On the other hand, this elevation is known to be largely leukocyte-derived, which may dilute tumor-derived DNA (ctDNA) and make detection harder. The net direction of these competing effects on detection sensitivity has not been systematically examined.

**Methods:** EMERGE is an observational case-control study conducted at 43 Indian sites from June 2022–February 2025. It prospectively enrolled and analyzed 1,030 treatment-naïve participants with malignant or benign conditions, most presenting symptomatically, along with 450 controls aged ≥50 years without prior malignancy. Plasma cfDNA underwent targeted hybrid-capture enzymatic methylation sequencing. Classifiers were trained for cancer detection and tissue-of-origin prediction, and tested on the independent validation set. Primary outcomes were the associations between total cfDNA concentration and (i) detection sensitivity and (ii) tissue-of-origin accuracy, evaluated in an independent validation cohort.

**Results:** After adjustment for cancer type, stage, demographic and technical covariates, cfDNA concentration was significantly associated with detection sensitivity (p=6×10^−4^) but not with tissue-of-origin accuracy (p=0.67). At 0.986 specificity (95% CI: 0.968–1.000), stage I sensitivity rose monotonically from 0.52 (95% CI: 0.34–0.69) in the lowest cfDNA concentration tertile to 0.85 (95% CI: 0.73–0.97) in the highest. This association was mechanistically supported by a region-specific increase in hypermethylation scores within regions identified as differentially hypermethylated in TCGA tumor tissue, while panel-wide scores declined. The dissociation between the concentration-sensitivity and concentration–tissue-of-origin associations, together with inverse or insignificant correlations between ctDNA fraction and cfDNA concentration at early stages in published datasets, suggests that the concentration-sensitivity association is partly independent of ctDNA fraction.

**Conclusions:** Total cfDNA concentration is a routinely measured determinant of MCED assay sensitivity, reflecting enrichment of tumor-associated aberrant methylation partly independent of ctDNA fraction—an association likely most pronounced in symptomatic cohorts. Standardized reporting of cfDNA concentration could improve cross-study benchmarking.

**Study Registration:** Clinical Trials Registry, India: CTRI2022/05/042936

**GRAPHICAL ABSTRACT:** 
