## Supplementary material for "cfDNA concentration as an independent determinant of multi-cancer early detection sensitivity: evidence from a large Indian case-control cohort": Confounder analysis

### Sheet: Adjusted ORs
	Covariate	OR	OR_lower	OR_upper	p_value	AUC	AUC_lower	AUC_upper	Covariates
0	const	0.0486752	0.0331549	0.0714607	1.05491e-53	0.96312	0.95446	0.971704	['RandomSplit_Score']
1	RandomSplit_Score	399.734	234.834	680.425	5.57869e-108	0.96312	0.95446	0.971704	['RandomSplit_Score']
2	const	0.534489	0.0935064	3.05518	0.481241	0.957305	0.946713	0.967323	['RandomSplit_Score', 'Age', 'Gender', 'Alcohol', 'BMI', 'Plasma Storage Time', 'FC']
3	RandomSplit_Score	360.424	195.988	662.822	5.32163e-80	0.957305	0.946713	0.967323	['RandomSplit_Score', 'Age', 'Gender', 'Alcohol', 'BMI', 'Plasma Storage Time', 'FC']
4	Age	0.94696	0.929692	0.964549	6.47171e-09	0.957305	0.946713	0.967323	['RandomSplit_Score', 'Age', 'Gender', 'Alcohol', 'BMI', 'Plasma Storage Time', 'FC']
5	Gender	1.23194	0.807055	1.88053	0.333736	0.957305	0.946713	0.967323	['RandomSplit_Score', 'Age', 'Gender', 'Alcohol', 'BMI', 'Plasma Storage Time', 'FC']
6	Alcohol	0.789717	0.444407	1.40334	0.420933	0.957305	0.946713	0.967323	['RandomSplit_Score', 'Age', 'Gender', 'Alcohol', 'BMI', 'Plasma Storage Time', 'FC']
7	BMI	1.00232	0.955388	1.05156	0.924574	0.957305	0.946713	0.967323	['RandomSplit_Score', 'Age', 'Gender', 'Alcohol', 'BMI', 'Plasma Storage Time', 'FC']
8	Plasma Storage Time	1.00325	1.00163	1.00488	8.59125e-05	0.957305	0.946713	0.967323	['RandomSplit_Score', 'Age', 'Gender', 'Alcohol', 'BMI', 'Plasma Storage Time', 'FC']
9	FC	1.33051	0.613495	2.88552	0.469694	0.957305	0.946713	0.967323	['RandomSplit_Score', 'Age', 'Gender', 'Alcohol', 'BMI', 'Plasma Storage Time', 'FC']
10	const	0.291263	0.0410712	2.06554	0.217133	0.972639	0.963574	0.9805	['RandomSplit_Score', 'Age', 'Gender', 'Tobacco', 'Alcohol', 'BMI', 'Plasma Storage Time', 'FC']
11	RandomSplit_Score	436.212	206.759	920.304	2.55632e-57	0.972639	0.963574	0.9805	['RandomSplit_Score', 'Age', 'Gender', 'Tobacco', 'Alcohol', 'BMI', 'Plasma Storage Time', 'FC']
12	Age	0.957092	0.936653	0.977977	6.83515e-05	0.972639	0.963574	0.9805	['RandomSplit_Score', 'Age', 'Gender', 'Tobacco', 'Alcohol', 'BMI', 'Plasma Storage Time', 'FC']
13	Gender	1.88034	1.16018	3.04753	0.0103762	0.972639	0.963574	0.9805	['RandomSplit_Score', 'Age', 'Gender', 'Tobacco', 'Alcohol', 'BMI', 'Plasma Storage Time', 'FC']
14	Tobacco	0.0419565	0.0238374	0.0738482	4.12244e-28	0.972639	0.963574	0.9805	['RandomSplit_Score', 'Age', 'Gender', 'Tobacco', 'Alcohol', 'BMI', 'Plasma Storage Time', 'FC']
15	Alcohol	2.75925	1.44286	5.27661	0.00215261	0.972639	0.963574	0.9805	['RandomSplit_Score', 'Age', 'Gender', 'Tobacco', 'Alcohol', 'BMI', 'Plasma Storage Time', 'FC']
16	BMI	1.01309	0.960299	1.06879	0.633805	0.972639	0.963574	0.9805	['RandomSplit_Score', 'Age', 'Gender', 'Tobacco', 'Alcohol', 'BMI', 'Plasma Storage Time', 'FC']
17	Plasma Storage Time	1.00328	1.00144	1.00512	0.000456818	0.972639	0.963574	0.9805	['RandomSplit_Score', 'Age', 'Gender', 'Tobacco', 'Alcohol', 'BMI', 'Plasma Storage Time', 'FC']
18	FC	3.0661	1.38158	6.80454	0.00587543	0.972639	0.963574	0.9805	['RandomSplit_Score', 'Age', 'Gender', 'Tobacco', 'Alcohol', 'BMI', 'Plasma Storage Time', 'FC']
19	const	0.0163724	0.000625068	0.428843	0.0135819	0.96593	0.949518	0.979801	['RandomSplit_Score', 'Age', 'Gender', 'Alcohol', 'BMI', 'Plasma Storage Time', 'FC', 'Tobacco=1']
20	RandomSplit_Score	990.166	285.55	3433.47	1.55707e-27	0.96593	0.949518	0.979801	['RandomSplit_Score', 'Age', 'Gender', 'Alcohol', 'BMI', 'Plasma Storage Time', 'FC', 'Tobacco=1']
21	Age	0.958549	0.927218	0.99094	0.0125333	0.96593	0.949518	0.979801	['RandomSplit_Score', 'Age', 'Gender', 'Alcohol', 'BMI', 'Plasma Storage Time', 'FC', 'Tobacco=1']
22	Gender	8.35292	4.044	17.253	9.73452e-09	0.96593	0.949518	0.979801	['RandomSplit_Score', 'Age', 'Gender', 'Alcohol', 'BMI', 'Plasma Storage Time', 'FC', 'Tobacco=1']
23	Alcohol	2.53382	1.12982	5.68254	0.0240603	0.96593	0.949518	0.979801	['RandomSplit_Score', 'Age', 'Gender', 'Alcohol', 'BMI', 'Plasma Storage Time', 'FC', 'Tobacco=1']
24	BMI	0.970358	0.903791	1.04183	0.40661	0.96593	0.949518	0.979801	['RandomSplit_Score', 'Age', 'Gender', 'Alcohol', 'BMI', 'Plasma Storage Time', 'FC', 'Tobacco=1']
25	Plasma Storage Time	1.00277	1.00043	1.00512	0.0204447	0.96593	0.949518	0.979801	['RandomSplit_Score', 'Age', 'Gender', 'Alcohol', 'BMI', 'Plasma Storage Time', 'FC', 'Tobacco=1']
26	FC	1.36338	0.258387	7.19383	0.714919	0.96593	0.949518	0.979801	['RandomSplit_Score', 'Age', 'Gender', 'Alcohol', 'BMI', 'Plasma Storage Time', 'FC', 'Tobacco=1']
27	const	0.028643	0.00138484	0.592431	0.0215231	0.972182	0.955755	0.984897	['RandomSplit_Score', 'Age', 'Gender', 'Alcohol', 'BMI', 'Plasma Storage Time', 'FC', 'Tobacco=0']
28	RandomSplit_Score	267.648	95.5193	749.955	2.09433e-26	0.972182	0.955755	0.984897	['RandomSplit_Score', 'Age', 'Gender', 'Alcohol', 'BMI', 'Plasma Storage Time', 'FC', 'Tobacco=0']
29	Age	0.952874	0.923538	0.983142	0.00248188	0.972182	0.955755	0.984897	['RandomSplit_Score', 'Age', 'Gender', 'Alcohol', 'BMI', 'Plasma Storage Time', 'FC', 'Tobacco=0']
30	Gender	0.259798	0.121021	0.557711	0.00054408	0.972182	0.955755	0.984897	['RandomSplit_Score', 'Age', 'Gender', 'Alcohol', 'BMI', 'Plasma Storage Time', 'FC', 'Tobacco=0']
31	Alcohol	4.14308	0.680285	25.2322	0.123065	0.972182	0.955755	0.984897	['RandomSplit_Score', 'Age', 'Gender', 'Alcohol', 'BMI', 'Plasma Storage Time', 'FC', 'Tobacco=0']
32	BMI	1.15503	1.04518	1.27643	0.00470579	0.972182	0.955755	0.984897	['RandomSplit_Score', 'Age', 'Gender', 'Alcohol', 'BMI', 'Plasma Storage Time', 'FC', 'Tobacco=0']
33	Plasma Storage Time	1.00775	1.00335	1.01216	0.000543237	0.972182	0.955755	0.984897	['RandomSplit_Score', 'Age', 'Gender', 'Alcohol', 'BMI', 'Plasma Storage Time', 'FC', 'Tobacco=0']
34	FC	3.30985	1.28097	8.5522	0.0134658	0.972182	0.955755	0.984897	['RandomSplit_Score', 'Age', 'Gender', 'Alcohol', 'BMI', 'Plasma Storage Time', 'FC', 'Tobacco=0']

### Sheet: IPW
	score	exposure	uOR	wOR	uORCI	wORCI	uPVal	wPVal	covariate	SMD_unweighted	SMD_weighted
126	RandomSplit_Score	Tobacco	436.212	625.563	[np.float64(435.46580799916455), np.float64(436.9589842658107)]	[np.float64(624.7378227809941), np.float64(626.3878824985957)]	2.55632e-57	8.11499e-53	Age	0.388977	0.0854367
127	RandomSplit_Score	Tobacco	436.212	625.563	[np.float64(435.46580799916455), np.float64(436.9589842658107)]	[np.float64(624.7378227809941), np.float64(626.3878824985957)]	2.55632e-57	8.11499e-53	BMI	0.0675164	-0.00983595
128	RandomSplit_Score	Tobacco	436.212	625.563	[np.float64(435.46580799916455), np.float64(436.9589842658107)]	[np.float64(624.7378227809941), np.float64(626.3878824985957)]	2.55632e-57	8.11499e-53	Alcohol	0.74528	-0.0106343
129	RandomSplit_Score	Tobacco	436.212	625.563	[np.float64(435.46580799916455), np.float64(436.9589842658107)]	[np.float64(624.7378227809941), np.float64(626.3878824985957)]	2.55632e-57	8.11499e-53	Gender	0.620985	0.0274682
130	RandomSplit_Score	Tobacco	436.212	625.563	[np.float64(435.46580799916455), np.float64(436.9589842658107)]	[np.float64(624.7378227809941), np.float64(626.3878824985957)]	2.55632e-57	8.11499e-53	Plasma Storage Time	-0.20372	-0.068058
131	RandomSplit_Score	Tobacco	436.212	625.563	[np.float64(435.46580799916455), np.float64(436.9589842658107)]	[np.float64(624.7378227809941), np.float64(626.3878824985957)]	2.55632e-57	8.11499e-53	FC	0.0729102	-0.0600671
132	RandomSplit_Score	Age	436.212	525.736	[np.float64(435.46580799916455), np.float64(436.9589842658107)]	[np.float64(524.9646531427799), np.float64(526.506486372415)]	2.55632e-57	4.06413e-57	Tobacco	0.220392	0.000560471
133	RandomSplit_Score	Age	436.212	525.736	[np.float64(435.46580799916455), np.float64(436.9589842658107)]	[np.float64(524.9646531427799), np.float64(526.506486372415)]	2.55632e-57	4.06413e-57	BMI	-0.066011	0.00164265
134	RandomSplit_Score	Age	436.212	525.736	[np.float64(435.46580799916455), np.float64(436.9589842658107)]	[np.float64(524.9646531427799), np.float64(526.506486372415)]	2.55632e-57	4.06413e-57	Alcohol	0.127102	0.000755052
135	RandomSplit_Score	Age	436.212	525.736	[np.float64(435.46580799916455), np.float64(436.9589842658107)]	[np.float64(524.9646531427799), np.float64(526.506486372415)]	2.55632e-57	4.06413e-57	Gender	0.236677	0.000744262
136	RandomSplit_Score	Age	436.212	525.736	[np.float64(435.46580799916455), np.float64(436.9589842658107)]	[np.float64(524.9646531427799), np.float64(526.506486372415)]	2.55632e-57	4.06413e-57	Plasma Storage Time	-0.0121223	-0.000452208
137	RandomSplit_Score	Age	436.212	525.736	[np.float64(435.46580799916455), np.float64(436.9589842658107)]	[np.float64(524.9646531427799), np.float64(526.506486372415)]	2.55632e-57	4.06413e-57	FC	-0.116921	0.000231687
138	RandomSplit_Score	BMI	436.212	443.815	[np.float64(435.46580799916455), np.float64(436.9589842658107)]	[np.float64(443.0633417727206), np.float64(444.56663676158985)]	2.55632e-57	6.92691e-57	Tobacco	-0.00414465	-0.00195379
139	RandomSplit_Score	BMI	436.212	443.815	[np.float64(435.46580799916455), np.float64(436.9589842658107)]	[np.float64(443.0633417727206), np.float64(444.56663676158985)]	2.55632e-57	6.92691e-57	Age	-0.105257	-0.00207377
140	RandomSplit_Score	BMI	436.212	443.815	[np.float64(435.46580799916455), np.float64(436.9589842658107)]	[np.float64(443.0633417727206), np.float64(444.56663676158985)]	2.55632e-57	6.92691e-57	Alcohol	0.0438464	-0.000272247
141	RandomSplit_Score	BMI	436.212	443.815	[np.float64(435.46580799916455), np.float64(436.9589842658107)]	[np.float64(443.0633417727206), np.float64(444.56663676158985)]	2.55632e-57	6.92691e-57	Gender	0.0507761	0.00105295
142	RandomSplit_Score	BMI	436.212	443.815	[np.float64(435.46580799916455), np.float64(436.9589842658107)]	[np.float64(443.0633417727206), np.float64(444.56663676158985)]	2.55632e-57	6.92691e-57	Plasma Storage Time	0.0438078	0.00115491
143	RandomSplit_Score	BMI	436.212	443.815	[np.float64(435.46580799916455), np.float64(436.9589842658107)]	[np.float64(443.0633417727206), np.float64(444.56663676158985)]	2.55632e-57	6.92691e-57	FC	0.0529092	0.00323032
144	RandomSplit_Score	Alcohol	436.212	486.851	[np.float64(435.46580799916455), np.float64(436.9589842658107)]	[np.float64(486.07175168775296), np.float64(487.6293672611476)]	2.55632e-57	1.11023e-54	Tobacco	1.09907	0.374383
145	RandomSplit_Score	Alcohol	436.212	486.851	[np.float64(435.46580799916455), np.float64(436.9589842658107)]	[np.float64(486.07175168775296), np.float64(487.6293672611476)]	2.55632e-57	1.11023e-54	Age	0.17852	0.0416825
146	RandomSplit_Score	Alcohol	436.212	486.851	[np.float64(435.46580799916455), np.float64(436.9589842658107)]	[np.float64(486.07175168775296), np.float64(487.6293672611476)]	2.55632e-57	1.11023e-54	BMI	0.0523434	0.0728739
147	RandomSplit_Score	Alcohol	436.212	486.851	[np.float64(435.46580799916455), np.float64(436.9589842658107)]	[np.float64(486.07175168775296), np.float64(487.6293672611476)]	2.55632e-57	1.11023e-54	Gender	1.22589	0.408313
148	RandomSplit_Score	Alcohol	436.212	486.851	[np.float64(435.46580799916455), np.float64(436.9589842658107)]	[np.float64(486.07175168775296), np.float64(487.6293672611476)]	2.55632e-57	1.11023e-54	Plasma Storage Time	0.0570957	0.0432573
149	RandomSplit_Score	Alcohol	436.212	486.851	[np.float64(435.46580799916455), np.float64(436.9589842658107)]	[np.float64(486.07175168775296), np.float64(487.6293672611476)]	2.55632e-57	1.11023e-54	FC	0.00779631	0.104368
150	RandomSplit_Score	Gender	436.212	580.199	[np.float64(435.46580799916455), np.float64(436.9589842658107)]	[np.float64(579.4113487240623), np.float64(580.9861870043445)]	2.55632e-57	1.66536e-56	Tobacco	0.597979	-0.0814735
151	RandomSplit_Score	Gender	436.212	580.199	[np.float64(435.46580799916455), np.float64(436.9589842658107)]	[np.float64(579.4113487240623), np.float64(580.9861870043445)]	2.55632e-57	1.66536e-56	Age	0.277984	-0.049522
152	RandomSplit_Score	Gender	436.212	580.199	[np.float64(435.46580799916455), np.float64(436.9589842658107)]	[np.float64(579.4113487240623), np.float64(580.9861870043445)]	2.55632e-57	1.66536e-56	BMI	0.00827852	-0.0591916
153	RandomSplit_Score	Gender	436.212	580.199	[np.float64(435.46580799916455), np.float64(436.9589842658107)]	[np.float64(579.4113487240623), np.float64(580.9861870043445)]	2.55632e-57	1.66536e-56	Alcohol	0.777926	-0.0737779
154	RandomSplit_Score	Gender	436.212	580.199	[np.float64(435.46580799916455), np.float64(436.9589842658107)]	[np.float64(579.4113487240623), np.float64(580.9861870043445)]	2.55632e-57	1.66536e-56	Plasma Storage Time	-0.0269425	0.00561535
155	RandomSplit_Score	Gender	436.212	580.199	[np.float64(435.46580799916455), np.float64(436.9589842658107)]	[np.float64(579.4113487240623), np.float64(580.9861870043445)]	2.55632e-57	1.66536e-56	FC	-0.083688	-0.00362382
156	RandomSplit_Score	Plasma Storage Time	436.212	480.01	[np.float64(435.46580799916455), np.float64(436.9589842658107)]	[np.float64(479.2679356552536), np.float64(480.7512976671313)]	2.55632e-57	7.69774e-60	Tobacco	-0.118029	-0.0510565
157	RandomSplit_Score	Plasma Storage Time	436.212	480.01	[np.float64(435.46580799916455), np.float64(436.9589842658107)]	[np.float64(479.2679356552536), np.float64(480.7512976671313)]	2.55632e-57	7.69774e-60	Age	0.0520738	0.113966
158	RandomSplit_Score	Plasma Storage Time	436.212	480.01	[np.float64(435.46580799916455), np.float64(436.9589842658107)]	[np.float64(479.2679356552536), np.float64(480.7512976671313)]	2.55632e-57	7.69774e-60	BMI	0.127285	-0.0312603
159	RandomSplit_Score	Plasma Storage Time	436.212	480.01	[np.float64(435.46580799916455), np.float64(436.9589842658107)]	[np.float64(479.2679356552536), np.float64(480.7512976671313)]	2.55632e-57	7.69774e-60	Alcohol	0.058467	-0.0350701
160	RandomSplit_Score	Plasma Storage Time	436.212	480.01	[np.float64(435.46580799916455), np.float64(436.9589842658107)]	[np.float64(479.2679356552536), np.float64(480.7512976671313)]	2.55632e-57	7.69774e-60	Gender	-0.113102	-0.0924528
161	RandomSplit_Score	Plasma Storage Time	436.212	480.01	[np.float64(435.46580799916455), np.float64(436.9589842658107)]	[np.float64(479.2679356552536), np.float64(480.7512976671313)]	2.55632e-57	7.69774e-60	FC	0.684317	0.111661
162	RandomSplit_Score	FC	436.212	417.06	[np.float64(435.46580799916455), np.float64(436.9589842658107)]	[np.float64(416.3008490577653), np.float64(417.8185806730089)]	2.55632e-57	9.55326e-55	Tobacco	0.109883	0.145302
163	RandomSplit_Score	FC	436.212	417.06	[np.float64(435.46580799916455), np.float64(436.9589842658107)]	[np.float64(416.3008490577653), np.float64(417.8185806730089)]	2.55632e-57	9.55326e-55	Age	-0.283628	-0.101912
164	RandomSplit_Score	FC	436.212	417.06	[np.float64(435.46580799916455), np.float64(436.9589842658107)]	[np.float64(416.3008490577653), np.float64(417.8185806730089)]	2.55632e-57	9.55326e-55	BMI	0.217676	-0.0141015
165	RandomSplit_Score	FC	436.212	417.06	[np.float64(435.46580799916455), np.float64(436.9589842658107)]	[np.float64(416.3008490577653), np.float64(417.8185806730089)]	2.55632e-57	9.55326e-55	Alcohol	0.00891602	0.0282664
166	RandomSplit_Score	FC	436.212	417.06	[np.float64(435.46580799916455), np.float64(436.9589842658107)]	[np.float64(416.3008490577653), np.float64(417.8185806730089)]	2.55632e-57	9.55326e-55	Gender	-0.130305	-0.0880432
167	RandomSplit_Score	FC	436.212	417.06	[np.float64(435.46580799916455), np.float64(436.9589842658107)]	[np.float64(416.3008490577653), np.float64(417.8185806730089)]	2.55632e-57	9.55326e-55	Plasma Storage Time	1.34996	0.767722
