## Supplementary material for "cfDNA concentration as an independent determinant of multi-cancer early detection sensitivity: evidence from a large Indian case-control cohort": Benchmarking Across Studies

### Sheet: Data
Study	Cancer Class	Clinical Stage	Total	Test Positive
CCGA	Anus	I	4	1
CCGA	Anus	II	4	3
CCGA	Anus	III	13	13
CCGA	Anus	IV	1	1
CCGA	Urinary Bladder	I	6	2
CCGA	Urinary Bladder	II	11	1
CCGA	Urinary Bladder	III	4	3
CCGA	Urinary Bladder	IV	2	2
CCGA	Breast	I	265	7
CCGA	Breast	II	181	86
CCGA	Breast	III	55	47
CCGA	Breast	IV	22	20
CCGA	Cervix	I	12	7
CCGA	Cervix	II	5	5
CCGA	Cervix	III	7	7
CCGA	Cervix	IV	1	1
CCGA	Colorectal	I	30	13
CCGA	Colorectal	II	40	34
CCGA	Colorectal	III	66	58
CCGA	Colorectal	IV	64	61
CCGA	Esophagus	I	8	1
CCGA	Esophagus	II	17	11
CCGA	Esophagus	III	34	32
CCGA	Esophagus	IV	40	40
CCGA	Gall Bladder	I	2	0
CCGA	Gall Bladder	II	3	1
CCGA	Gall Bladder	III	4	3
CCGA	Gall Bladder	IV	8	8
CCGA	Head and Neck	I	19	12
CCGA	Head and Neck	II	17	14
CCGA	Head and Neck	III	19	16
CCGA	Head and Neck	IV	50	48
CCGA	Kidney	I	61	3
CCGA	Kidney	II	9	2
CCGA	Kidney	III	7	1
CCGA	Kidney	IV	22	12
CCGA	Liver	I	6	6
CCGA	Liver	II	10	7
CCGA	Liver	III	9	9
CCGA	Liver	IV	20	20
CCGA	Lung	I	96	21
CCGA	Lung	II	44	35
CCGA	Lung	III	118	107
CCGA	Lung	IV	145	138
CCGA	Lymphoma	I	33	9
CCGA	Lymphoma	II	48	28
CCGA	Lymphoma	III	46	33
CCGA	Lymphoma	IV	46	28
CCGA	Melanoma	I	2	0
CCGA	Melanoma	II	2	0
CCGA	Melanoma	III	3	0
CCGA	Melanoma	IV	6	6
CCGA	Ovary	I	10	5
CCGA	Ovary	II	5	4
CCGA	Ovary	III	31	27
CCGA	Ovary	IV	19	18
CCGA	Pancreas	I	21	13
CCGA	Pancreas	II	20	12
CCGA	Pancreas	III	21	18
CCGA	Pancreas	IV	73	70
CCGA	Plasma Cell Neoplasm	I	17	11
CCGA	Plasma Cell Neoplasm	II	16	14
CCGA	Plasma Cell Neoplasm	III	14	9
CCGA	Prostate	I	95	3
CCGA	Prostate	II	243	12
CCGA	Prostate	III	50	7
CCGA	Prostate	IV	30	25
CCGA	Sarcoma	I	10	4
CCGA	Sarcoma	II	2	2
CCGA	Sarcoma	III	10	5
CCGA	Sarcoma	IV	7	6
CCGA	Stomach	I	6	1
CCGA	Stomach	II	6	3
CCGA	Stomach	III	5	4
CCGA	Stomach	IV	12	12
CCGA	Thyroid	I	11	0
CCGA	Thyroid	II	1	0
CCGA	Thyroid	III	1	0
CCGA	Thyroid	IV	1	0
CCGA	Urothelial Tract	I	2	0
CCGA	Urothelial Tract	IV	8	8
CCGA	Uterus	I	120	20
CCGA	Uterus	II	10	3
CCGA	Uterus	III	23	17
CCGA	Uterus	IV	4	4
CCGA	Other †ypes	I	11	2
CCGA	Other †ypes	II	3	3
CCGA	Other †ypes	III	18	13
CCGA	Other †ypes	IV	18	11
This Study	Breast	I	6	4
This Study	Breast	II	13	5
This Study	Breast	III	5	4
This Study	Breast	IV	5	4
This Study	Cervix	I	11	8
This Study	Cervix	II	8	7
This Study	Cervix	III	4	4
This Study	Cervix	IV	5	5
This Study	Colorectal	I	17	12
This Study	Colorectal	II	13	9
This Study	Colorectal	III	21	11
This Study	Colorectal	IV	8	4
This Study	Esophagus	I	5	5
This Study	Esophagus	II	8	7
This Study	Esophagus	III	4	4
This Study	Esophagus	IV	6	6
This Study	Gall Bladder	I	2	2
This Study	Gall Bladder	II	3	3
This Study	Gall Bladder	III	3	2
This Study	Gall Bladder	IV	7	6
This Study	Kidney	I	6	4
This Study	Kidney	II	1	1
This Study	Kidney	III	5	3
This Study	Kidney	IV	1	1
This Study	Liver	I	2	2
This Study	Liver	II	1	1
This Study	Liver	III	4	4
This Study	Liver	IV	4	3
This Study	Lung	I	9	8
This Study	Lung	II	9	9
This Study	Lung	III	11	10
This Study	Lung	IV	8	8
This Study	Ovary	I	10	2
This Study	Ovary	II	6	1
This Study	Ovary	III	5	3
This Study	Ovary	IV	9	7
This Study	Pancreas	I	9	7
This Study	Pancreas	II	6	5
This Study	Pancreas	III	2	1
This Study	Pancreas	IV	5	5
This Study	Prostate	I	3	2
This Study	Prostate	II	3	2
This Study	Prostate	III	3	3
This Study	Prostate	IV	4	3
This Study	Stomach	I	12	9
This Study	Stomach	II	11	5
This Study	Stomach	III	7	3
This Study	Stomach	IV	7	5
This Study	Urinary Bladder	I	3	3
This Study	Urinary Bladder	II	2	0
This Study	Urinary Bladder	III	3	2
This Study	Urinary Bladder	IV	2	2
This Study	Uterus	I	4	3
This Study	Uterus	II	3	2
This Study	Uterus	III	2	1
This Study	Uterus	IV	1	1
CancerSEEK	Colorectal	I	77	33
CancerSEEK	Colorectal	II	191	138
CancerSEEK	Colorectal	III	120	81
CancerSEEK	Lung	I	46	20
CancerSEEK	Lung	II	27	18
CancerSEEK	Lung	III	31	23
CancerSEEK	Breast	I	32	12
CancerSEEK	Breast	II	114	29
CancerSEEK	Breast	III	63	29
CancerSEEK	Pancreas	I	4	1
CancerSEEK	Pancreas	II	83	61
CancerSEEK	Pancreas	III	6	5
CancerSEEK	Ovary	I	9	8
CancerSEEK	Ovary	II	4	4
CancerSEEK	Ovary	III	41	41
CancerSEEK	Esophagus	I	5	1
CancerSEEK	Esophagus	II	29	25
CancerSEEK	Esophagus	III	11	5
CancerSEEK	Liver	I	5	5
CancerSEEK	Liver	II	19	19
CancerSEEK	Liver	III	20	19
CancerSEEK	Stomach	I	21	15
CancerSEEK	Stomach	II	30	20
CancerSEEK	Stomach	III	17	14

### Sheet: Non-screenable Cancers Comparis
	I	II	III	IV
diff	0.358258	0.109771	-0.117606	-0.0917345
lcl	0.18288	-0.0716195	-0.291172	-0.216564
ucl	0.51375	0.28534	0.0398685	0.0172368
p	0	0.111	0.914	0.952
